# From SARS and MERS to COVID-19: a review of the quality and responsiveness of clinical management guidelines in outbreak settings

**DOI:** 10.1101/2021.01.12.21249654

**Authors:** Samuel Lipworth, Ishmeala Rigby, Vincent Cheng, Peter Bannister, Eli Harriss, Karen Cook, Erhui Cai, Mais Tattan, Terrence Epie, Lakshmi Manoharan, Kate Lambe, Melina Michelen, Anna Vila Gilibets, Andrew Dagens, Louise Sigfrid, Peter Horby

## Abstract

**Objective:** To assess the responsiveness and quality of clinical management guidelines (CMGs) in SARS, MERS and COVID-19 and determine whether this has improved over time.

**Design:** Rapid literature review, quality assessment and focus group consultation.

**Data Sources:** – Google and Google Scholar were systematically searched from inception to 6^th^ June 2020.This was supplemented with hand searches of national and international public health agency and infectious disease society websites as well as directly approaching clinical networks in regions where few CMGs had been identified via the primary search.

**Eligibility Criteria:** CMGs for the treatment of COVID-19/SARS/MERS providing recommendations on supportive care and/or specific treatment.

**Methods:** Data extraction was performed using a standardised form. The Appraisal of Guidelines for Research and Evaluation (AGREE-II) tool was used to evaluate the quality of the CMGs. Six COVID-19 treatments were selected to assess the responsiveness of a subset of guidelines and their updates to 20^th^ November 2020. We ran two sessions of focus groups with patient advocates to elicit their views on guideline development.

**Results:** We included 37 COVID-19, six SARS, and four MERS CMGs. Evidence appraisals in CMGs generally focused on novel drugs rather than basic supportive care; where evidence for the latter was provided it was generally of a low quality. Most CMGs had major methodological flaws (only two MERS-CoV and four COVID-19 CMGs were recommended for use by both reviewers without modification) and there was no evidence of improvement in quality over time. CMGs scored lowest in the following AGREE-II domains: scope and purpose, editorial independence, stakeholder engagement, and rigour of development. Of the COVID-19 CMGs, only eight included specific guidance for the management of elderly patients and only ten for high-risk groups; a further eight did not specify the target patient group at all. Early in the pandemic, multiple guidelines recommended unproven treatments and whilst in general findings of major clinical trials were eventually adopted, this was not universally the case. Eight guidelines recommended that use of unproven agents should be considered on a case-by-case basis. Patient representatives expressed concern about the lack of engagement with them in CMG development and that these documents are not accessible to non-experts.

**Conclusion:** The quality of most CMGs produced in coronaviridae outbreaks is poor and we have found no evidence of improvement over time, highlighting that current development frameworks must be improved. There is an need to strengthen the evidence base surrounding basic supportive care and develop methods to engage patients in CMG development from the beginning in outbreak settings.

**Systematic review registration:** PROSPERO CRD42020167361
