## Supplementary material for "From SARS and MERS to COVID-19: a review of the quality and responsiveness of clinical management guidelines in outbreak settings": Table 1

### Sheet: Table 1
Guideline	Population scope							Intervention scope
								Antiviral agents				Immunosuppressant		Other therapy			Prophylaxis or supportive treatment
	Adults	Pregnant	Older Patients	High risk	Children	Not Specified		RMD	OTV	L/R	INF	TCZ	Steroids	HCQ	IMG	CP	VTE	Antibiotic	Oxygen	Fluids
								Remdesivir	Oseltamivir,	Lopinavir/Ritonavir,	Interferon	Tocilizumab	Methlprednisolone/Prednisolone, other	Hydroxychloroquine/Chloroquine,	Intravenous Immunoglobulins	Convalescent Plasma	Venous Thromboembolism Prophylaxis,
Argentina 52													*
Association of Respiratory Medicine 69
Australia 53
Bangladesh 18
Brazil 49									*				*
Cameroon 54
China 81
COREB France 35
Cuba 42
France 24
Germany 58													*
Ghana 43
India 57,59
Infectious Disease Society of America 17													*
Italian Society of Infectious and Tropical Diseases 85										*			*
Italy 60
Jamaica 61,62
Japan 63
Korea Society of Infectious Diseases 72
Mozambique 65, 48, 50
Nepal 21
Nigeria 66
Pakistan 19													*
Pakistan Chest Society 44													*
Rijksinstituut voor Volksgezondheid en Milieu 86
Robert Koch Institute 28
Russia 20													*
Seychelles 22
South Africa 45
South Korea 71
Spain 83,90
Surviving Sepsis Campaign 14													*
Taiwan 23
United Arab Emirates 67
United Kingdom 68
United States (CDC) 26													*
WHO 13
Abbrevations: CP: Convalescent Plasma; DEX: Dexamethasone; HCQ: Hydroxychloroquine/Chloroquine; IMG: Intravenous Immunoglobulins; INF: Interferon; Interlukin inhibitor: Interlukin inhibitor; L/R: Lopinavir/Ritonavir; OTV: Oseltamivir; RMD: Remdesivir; Steroids: Methlprednisolone/Prednisolone or other corticosteriods; TCZ: Tocilizumab; VTE: Venous Thromboembolism Prophylaxis																		Insufficient evidence to make recommendation
																		Under clinical trial settings
																		Recommend against use
																		Recommend use
																		Consider on case by case basis
																	*	Consider use in ARDS/refractory shock
