## Supplementary material for "From SARS and MERS to COVID-19: a review of the quality and responsiveness of clinical management guidelines in outbreak settings": Table 2

### Sheet: Antibiotics
Guideline
	Indication for antibiotic use	Recommended duration/when to stop/rationalise
Argentina 52	Treat as for CAP	PCR results + surveillance of complications
Association of Respiratory Medicine 69	No guidance
Australia 53	Clinical judgement, raised procalcitonin, neutrophilic leukocytosis, raised CRP	assess for de-escalation daily; Microbiology results and patient's clinical status
Bangladesh 18	Bacterial infection	Clinical judgement; microbial results
Brazil 49	No guidance
Cameroon 54	No guidance
China 81	No guidance
COREB France 35	No guidance
Cuba 42	Suspected bacterial co-infection	Not indicated
France 24	No guidance
Germany 58	Clinical diagnosis	Microbiology results + clinical judgement
Ghana 43	Clinical diagnosis	Microbiology results + clinical judgement
India 57,59	Clinical diagnosis	Microbiology results + clinical judgement
Infectious Disease Society of America 17	Bacterial co-infections	Not indicated
Italian Society of Infectious and Tropical Diseases 85	Consider on case-by-case basis, use clinical and laboratory data	Clinical and laboratory criteria
Italy 60	Clinical diagnosis	Should be de-escalated based on clinical judgement
Jamaica 61,62	If bacterial pneumonia or sepsis is suspected	Microbiology results and clinical judgement
Japan 63	Raised WCC/Procalcitonin	Not indicated
Korea Society of Infectious Diseases 72	Increased procalcitonin	Not indicated
Mozambique 65, 48, 50	CURB65 >=2	Switch to oral as soon as patient improving and eating
Nepal 21	Secondary bacterial infection	Not indicated
Nigeria 66	No guidance
Pakistan 19	Clinical or microbiological results	Microbiology results + clinical judgement
Pakistan Chest Society 44	Bacterial infection; sepsis	Not indicated
Rijksinstituut voor Volksgezondheid en Milieu 86	If clinically indicated
Robert Koch Institute 28	Suspected bacterial co-infections	Antibiotic use should follow local protocols
Russia 20	No guidance
Seychelles 22	No guidance
South Africa 45	Case-by-case basis
South Korea 71	No guidance
Spain 83,90	According to clinical indications	Not indicated
Surviving Sepsis Campaign 14	Suspected bacterial infection	Clinical symptoms of patient
Taiwan 23	Suspected pathogens	According to local settings
United Arab Emirates 67	No guidance
United Kingdom 68	Suspected bacterial superinfection	Within 48 hrs if no pathogen is detected & procalcitonin is normal
United States (CDC) 26	Not indicated	assess for de-escalation daily; based on microbiology results + patient's clinical status
WHO 13	bacterial co-infections	Clinical judgment; assess daily for de-escalation
