## Supplementary material for "From SARS and MERS to COVID-19: a review of the quality and responsiveness of clinical management guidelines in outbreak settings": Table 3

### Sheet: SARS & MERS tables
Guideline		Population scope							Intervention scope
									Antiviral agents				Immunosuppressant		Other therapy			Prophylaxis or supportive treatment
	Syndrome	Adults	Pregnant	Older Patients	High risk	Children	Not Specified		RMD	OTV	L/R	INF	TCZ	Steroids	HCQ	IMG	CP	VTE	Antibiotic	Oxygen	Fluids
British Thoracic Society 74	SARS
Canadian Obstertrics Society 80	SARS
China 76	SARS
China 75	MERS
Chinese Medical Association 78	SARS
Cuba 56	MERS
Cuba 55	SARS
France 79	SARS
Korea Society of Infectious Diseases 16	MERS
WHO 15	MERS
Abbrevations: CP: Convalescent Plasma; DEX: Dexamethasone; HCQ: Hydroxychloroquine/Chloroquine; IMG: Intravenous Immunoglobulins; INF: Interferon; Interlukin inhibitor: Interlukin inhibitor; L/R: Lopinavir/Ritonavir; OTV: Oseltamivir; RMD: Remdesivir; Steroids: Methlprednisolone/Prednisolone or other corticosteriods; TCZ: Tocilizumab; VTE: Venous Thromboembolism Prophylaxis																			Insufficient evidence to make recommendation
																			Under clinical trial settings
																			Recommend against use
																			Recommend use
																			Consider on case by case basis
																		*	Consider use in ARDS/refractory shock
